# Mendelian randomization confirms the role of Y-chromosome loss in Alzheimer’s Disease etiopathogenesis in males

**DOI:** 10.1101/2022.07.20.22277657

**Authors:** Pablo García-González, Itziar de Rojas, Sonia Moreno-Grau, Laura Montrreal, Raquel Puerta, Emilio Alarcón-Martín, Inés Quintela, Adela Orellana, Victor Andrade, Pamela Martino Adami, Stefanie Heilmann-Heimbach, Pilar Gomez-Garre, María Teresa Periñán, Ignacio Alvarez, Monica Diez-Fairen, Raul Nuñez Llaves, Claudia Olivé Roig, Guillermo Garcia-Ribas, Manuel Menéndez-González, Carmen Martínez, Miquel Aguilar, Mariateresa Buongiorno, Emilio Franco-Macías, Maria Eugenia Saez, Amanda Cano, Maria Bullido, Luis Real, Eloy Rodríguez-Rodríguez, Jose Royo, Victoria Álvarez, Pau Pastor, Gerard Piñol-Ripoll, Pablo Mir, Miguel Calero Lara, Miguel Medina Padilla, Pascual Sánchez-Juan, Angel Carracedo, Sergi Valero, Isabel Hernandez, Lluis Tàrraga, Alfredo Ramirez, Mercé Boada, Agustín Ruiz

**Author notes:** **<u>CORRESPONDING AUTHOR</u>**: Pablo García González, **ADRESS**: Marques de Sentmenat 57, Barcelona, Spain 08029.

## Abstract

Mosaic loss of chromosome Y (mLOY) is a common ageing-related somatic event occurring exclusively in men and has been previously associated with Alzheimer’s disease (AD). However, mLOY estimation from genotype microarray data only reflects the mLOY degree of subjects at the moment of DNA sampling. Therefore, mLOY phenotype associations with AD can be severely age-confounded in the context of genome-wide association studies. Here, we applied Mendelian randomization to construct an age-independent polygenic risk score of mLOY (mloy-PRS) using 114 autosomal variants. The mloy-PRS instrument was associated with an 80% increase in mLOY risk per SD unit (p=4.22·10^−20^) and was orthogonal with age. We found that a higher genetic risk for mLOY was associated with faster progression to AD in males with mild cognitive impairment (HR=1.23; p=0.01). Importantly, mloy-PRS had no effect on AD conversion or risk in the female group. The male-specificity of the observed effects suggests that these associations of mLOY with AD are caused by the inherent loss of the Y chromosome, and not by the increased genomic instability underlying mLOY risk. Additionally, we found that blood mLOY phenotype was associated with increased CSF levels of total tau and phosphorylated tau181 in subjects with mild cognitive impairment and dementia. Our results strongly suggest that mLOY is involved in AD pathogenesis. Furthermore, we encourage researchers to use this mloy-PRS instrument to find unbiased associations between mLOY and ageing-related diseases.
