## Supplementary Table 2 for "Mendelian randomization confirms the role of Y-chromosome loss in Alzheimer’s Disease etiopathogenesis in males"

### Sheet: Hoja1
Supplementary Table 2: Summary of variants used to construct the mloy-PRS. We used 114 independent, genome-wide significant SNPs reported by Thompson et al. Nature, 2019.
	rsID	Chromosome	Position	Effect Allele	Other Allele	Beta	SE	Pvalue
	rs1569419	chr1	3080038	T	C	0.0582689	0.00718645	1.1e-12
	rs2651932	chr1	3182097	A	G	0.076961	0.014176	1.9e-08
	rs34087210	chr1	47224170	C	G	0.0487902	0.00732401	1.4e-10
	rs56795609	chr1	110666096	A	T	0.0582689	0.00962763	8.8e-11
	rs478093	chr1	119712503	A	G	0.0487902	0.00732401	1.2e-08
	rs10305667	chr1	150859632	C	T	0.0487902	0.00725458	1.7e-10
	rs1052053	chr1	156232382	A	G	0.14842	0.00879749	3.6e-91
	rs9943081	chr1	226350353	C	A	0.0582689	0.00962763	9.6e-09
	rs3811444	chr1	247876149	C	T	0.0582689	0.00962763	2.9e-16
	rs4669037	chr2	16088807	T	C	0.0582689	0.00718645	5.5e-16
	rs16982394	chr2	16443481	A	C	0.10436	0.00686415	5.9e-40
	rs6731121	chr2	58764733	G	T	0.0487902	0.00725458	1.4e-11
	rs4671127	chr2	65335836	C	G	0.0487902	0.00732401	1.7e-09
	rs10048745	chr2	68735005	G	A	0.0953102	0.00927746	4.4e-31
	rs3761704	chr2	111146121	A	G	0.0676586	0.00953764	1.9e-11
	rs11679328	chr2	136126891	C	T	0.139762	0.0156006	4.8e-20
	rs2382230	chr2	148545695	A	T	0.0487902	0.00732401	1.1e-09
	rs72955755	chr2	159861821	C	G	0.0582689	0.00725458	6.7e-15
	rs62618742	chr3	48601368	C	T	0.24686	0.0220225	7e-30
	rs13062095	chr3	101548541	T	C	0.113329	0.00686415	1.3e-47
	rs12695310	chr3	114855180	G	T	0.0676586	0.00711959	3.4e-24
	rs34890930	chr3	128610380	T	C	0.0582689	0.00725458	3.3e-12
	rs17255991	chr3	128637371	C	T	0.113329	0.0136695	2.2e-21
	rs9844706	chr3	128661938	G	A	0.10436	0.0114415	1.6e-19
	rs59633341	chr3	150301093	A	AT	0.215111	0.0102464	6.6e-112
	rs2293661	chr3	169120620	G	A	0.0676586	0.00711959	2.3e-21
	rs218264	chr4	54542708	A	T	0.0582689	0.00725458	6.2e-11
	rs230533	chr4	102528926	A	G	0.0487902	0.00725458	1.9e-11
	4:105864529_ACT_A	chr4	104943372	ACT	A	0.122218	0.020239	8.1e-10
	rs2908986	chr4	120063721	A	G	0.0487902	0.00732401	4.3e-09
	rs56345976	chr5	1276758	G	A	0.0392207	0.00732401	9.3e-09
	rs1531842	chr5	10675654	G	T	0.0487902	0.00971935	6e-11
	rs56116444	chr5	111726150	T	G	0.165514	0.0129741	9.3e-36
	rs3756364	chr5	135386511	G	A	0.076961	0.0117579	3.6e-14
	rs6924733	chr6	15385050	G	T	0.0487902	0.00732401	2.3e-11
	rs9262570	chr6	31044708	C	T	0.165514	0.0236974	5e-12
	rs57026767	chr6	34251921	C	T	0.0582689	0.00962763	2.5e-09
	rs4714550	chr6	42018535	A	C	0.0953102	0.00927746	1.7e-28
	rs10456506	chr6	42048508	T	C	0.131028	0.0111416	6.6e-36
	rs11965885	chr6	43725357	G	T	0.0487902	0.00732401	5.3e-10
	rs9400267	chr6	109278961	T	C	0.122218	0.00674318	3.9e-67
	6:135522348_AT_A	chr6	135201210	AT	A	0.0582689	0.00718645	3.9e-17
	rs17064495	chr6	135419391	A	C	0.139762	0.0221968	2.4e-10
	rs6939093	chr6	156655411	G	A	0.113329	0.0182293	4.9e-09
	rs381500	chr6	164057356	C	A	0.14842	0.00879749	1e-92
	rs2280548	chr7	1937031	G	T	0.122218	0.00680312	1.5e-57
	rs35355140	chr7	27165113	C	A	0.139762	0.0154655	8.8e-25
	rs11769630	chr7	50218107	T	A	0.131028	0.0134295	3.9e-21
	rs7781977	chr7	50306538	C	T	0.0676586	0.00718645	2.5e-17
	rs2527884	chr7	99965219	G	A	0.0487902	0.00732401	2.5e-10
	rs73721669	chr7	135662359	C	G	0.14842	0.0109503	9.7e-44
	rs111725880	chr7	149706135	C	T	0.139762	0.0111416	6.5e-35
	rs710422	chr7	158753852	G	A	0.0676586	0.00953764	3e-15
	rs12549737	chr8	23536948	T	C	0.0676586	0.00953764	7.1e-12
	rs2979469	chr8	30427575	G	C	0.0861777	0.00698953	2.8e-30
	8:95966904_CT_C	chr8	94954676	CT	C	0.0582689	0.00718645	3e-16
	rs2395902	chr8	129599841	T	G	0.0582689	0.00725458	4.1e-13
	rs7035770	chr9	668887	A	C	0.0392207	0.00732401	2e-09
	rs13286011	chr9	96492112	C	T	0.122218	0.0204191	2.9e-08
	rs6479226	chr9	104210591	T	G	0.0487902	0.00732401	2.5e-12
	rs74845559	chr9	111896656	C	G	0.0861777	0.0117579	4.3e-16
	rs621940	chr9	132994743	C	G	0.0861777	0.0117579	8.3e-17
	rs11258419	chr10	13494086	A	G	0.0392207	0.00732401	7.6e-09
	rs2688887	chr10	50302463	T	C	0.0487902	0.00732401	3.7e-10
	rs1926785	chr10	125161466	A	G	0.0676586	0.00953764	1.1e-10
	rs60808706	chr11	2836003	G	A	0.10436	0.0183937	3.7e-10
	rs458069	chr11	2837570	G	C	0.0487902	0.00732401	6.8e-09
	rs2291119	chr11	47276650	C	T	0.0487902	0.00971935	1e-09
	rs2701539	chr11	64195906	T	G	0.0861777	0.0163135	3.5e-09
	rs760622583	chr11	78213610	TTCTAAG	T	0.0676586	0.00953764	5.7e-11
	rs10831321	chr11	95231179	A	G	0.0487902	0.00732401	1.5e-08
	rs7129527	chr11	108174268	A	G	0.0953102	0.00698953	4.3e-38
	rs74911261	chr11	108486410	G	A	0.182322	0.0233035	1.2e-16
	rs4288784	chr11	113874886	C	G	0.0861777	0.0140459	8.5e-09
	rs11062924	chr12	3933197	G	T	0.076961	0.0094493	1.4e-15
	rs609018	chr12	3962735	T	G	0.0861777	0.00698953	8.9e-35
	rs1049612	chr12	4303596	A	G	0.0487902	0.00725458	2.7e-12
	rs10849448	chr12	6384185	A	G	0.0861777	0.00705396	3.7e-22
	12:26587983_ATTC_A	chr12	26435050	ATTC	A	0.113329	0.0136695	3.4e-15
	rs113736796	chr12	47819937	C	G	0.113329	0.0182293	3.8e-10
	rs73111522	chr12	51910937	G	A	0.139762	0.0177534	2.5e-13
	rs35979828	chr12	54292096	C	T	0.131028	0.0134295	2.8e-22
	rs11177383	chr12	68815509	A	C	0.0487902	0.00725458	1.5e-11
	rs980381	chr12	88360793	T	A	0.0582689	0.00962763	5.2e-10
	rs747692613	chr12	117040962	TTCC	T	0.0487902	0.00971935	1.1e-10
	rs76428106	chr13	28029870	T	C	0.24686	0.0337983	1.6e-13
	rs117145034	chr13	28100660	G	A	0.223144	0.0305267	1.6e-12
	rs73176930	chr13	41005673	A	C	0.0953102	0.00927746	1.3e-26
	rs2407797	chr13	49684885	G	A	0.0582689	0.00718645	3e-13
	rs670180	chr13	70662479	T	A	0.0487902	0.00725458	1.5e-14
	rs4981287	chr14	35358992	G	A	0.076961	0.0094493	2.5e-20
	rs2887399	chr14	95714358	G	T	0.223144	0.0102464	4.3e-136
	rs72698720	chr14	100712378	C	G	0.165514	0.010857	9.7e-54
	rs7172615	chr15	50065546	G	T	0.0676586	0.00718645	2e-14
	rs76428668	chr15	66546944	T	G	0.0582689	0.00725458	4e-11
	rs11642909	chr16	50022787	G	A	0.0487902	0.00971935	8.3e-11
	rs9939347	chr16	57536792	A	G	0.0582689	0.00718645	5.1e-16
	rs3743503	chr16	81022836	T	G	0.131028	0.0112398	2.5e-35
	rs118035610	chr17	49726945	C	T	0.231112	0.0162024	5.5e-39
	rs80036149	chr18	43486613	A	C	0.0676586	0.0119788	1.4e-08
	rs72899729	chr18	44461166	T	G	0.371564	0.0333598	1.2e-31
	rs11082396	chr18	44500755	T	C	0.207014	0.0104138	1.6e-81
	rs1849209	chr18	44581678	G	T	0.173953	0.00857567	2.1e-92
	rs2852780	chr18	44697023	A	G	0.076961	0.0094493	8.4e-14
	rs60781426	chr18	59893578	G	A	0.0676586	0.0119788	3.5e-09
	rs17758695	chr18	63253621	C	T	0.559616	0.0219421	5.2e-149
	rs36084354	chr19	1079960	G	A	0.10436	0.0137927	1.7e-17
	rs739846	chr19	19308262	G	A	0.0861777	0.0140459	1.9e-11
	rs79966604	chr19	33261752	G	GGT	0.0676586	0.00953764	2.8e-19
	rs1805419	chr19	48955847	A	G	0.0676586	0.00953764	2.3e-16
	rs6089050	chr20	31725142	C	T	0.157004	0.010857	6.2e-76
	rs6020413	chr20	50279908	T	A	0.0487902	0.00971935	1.5e-08
	rs5757613	chr22	39319257	G	A	0.0487902	0.00971935	1.5e-10
	rs7410534	chr22	49896277	C	T	0.0861777	0.0140459	6.5e-09
