## Supplementary Table 9 for "Mendelian randomization confirms the role of Y-chromosome loss in Alzheimer’s Disease etiopathogenesis in males"

### Sheet: Hoja1
Supplementary Table 9: Summary statistics of linear regressions models testing mLRR-Y association with CSF Olink proteins. Models were adjusted by age, time between mLOY assessment and lumbar puncture, and APOE genotype.
	Protein	Olink panel	Estimate	Std. Error	P	CI 2.5 %	CI 97.5 %	N	P-adj
	IL8	Inflammation	0.04	0.25	0.86	-0.44	0.53	133	0.95
	VEGFA	Inflammation	0.14	0.26	0.59	-0.38	0.66	133	0.81
	CD8A	Inflammation	0.28	0.34	0.42	-0.4	0.95	133	0.76
	CDCP1	Inflammation	-0.41	0.26	0.12	-0.93	0.11	133	0.58
	CD244	Inflammation	-0.17	0.23	0.44	-0.62	0.27	132	0.76
	IL7	Inflammation	-0.1	0.15	0.51	-0.38	0.19	132	0.81
	OPG	Inflammation	0.08	0.29	0.79	-0.5	0.65	133	0.92
	LAP.TGF.beta.1	Inflammation	0.1	0.24	0.67	-0.38	0.59	133	0.84
	uPA	Inflammation	0.24	0.23	0.3	-0.21	0.69	133	0.65
	IL6	Inflammation	0.08	0.37	0.83	-0.65	0.81	133	0.95
	MCP.1	Inflammation	0.46	0.21	0.03	0.05	0.87	133	0.55
	CXCL11	Inflammation	-0.48	0.35	0.17	-1.17	0.21	133	0.6
	TRAIL	Inflammation	-0.13	0.14	0.36	-0.41	0.15	133	0.71
	CXCL9	Inflammation	-0.11	0.57	0.85	-1.23	1.01	133	0.95
	CST5	Inflammation	0.04	0.04	0.43	-0.05	0.12	133	0.76
	OSM	Inflammation	-0.08	0.13	0.55	-0.35	0.19	115	0.81
	CXCL1	Inflammation	-0.03	0.33	0.93	-0.68	0.63	133	0.97
	CCL4	Inflammation	0.32	0.28	0.24	-0.22	0.87	133	0.61
	SCF	Inflammation	0.48	0.25	0.05	0	0.97	133	0.55
	IL18	Inflammation	0.03	0.25	0.92	-0.48	0.53	133	0.96
	TGF.alpha	Inflammation	0.41	0.2	0.04	0.01	0.82	133	0.55
	MCP.4	Inflammation	0.59	0.31	0.06	-0.03	1.21	133	0.55
	CCL11	Inflammation	0.02	0.18	0.9	-0.33	0.38	133	0.96
	TNFSF14	Inflammation	-0.15	0.15	0.32	-0.45	0.15	126	0.68
	FGF.5	Inflammation	0.45	0.28	0.11	-0.11	1.01	133	0.58
	MMP.1	Inflammation	0	0.45	1	-0.89	0.89	133	1
	LIF.R	Inflammation	0.19	0.23	0.42	-0.27	0.65	133	0.76
	CCL19	Inflammation	0.23	0.45	0.6	-0.65	1.12	133	0.81
	IL.10RB	Inflammation	0.25	0.24	0.29	-0.21	0.72	133	0.64
	IL.18R1	Inflammation	0.04	0.34	0.91	-0.63	0.71	133	0.96
	PD.L1	Inflammation	0.53	0.28	0.06	-0.03	1.08	133	0.55
	CXCL5	Inflammation	0.39	0.21	0.07	-0.04	0.81	133	0.57
	HGF	Inflammation	0.11	0.24	0.64	-0.37	0.59	133	0.82
	IL.12B	Inflammation	0.21	0.25	0.4	-0.29	0.71	133	0.75
	MMP.10	Inflammation	0.36	0.38	0.36	-0.4	1.12	133	0.71
	TNF	Inflammation	-0.16	0.12	0.19	-0.4	0.08	111	0.6
	CCL23	Inflammation	-0.02	0.24	0.93	-0.49	0.45	133	0.97
	CD5	Inflammation	0.16	0.21	0.46	-0.26	0.58	133	0.77
	CCL3	Inflammation	0.04	0.24	0.87	-0.43	0.5	133	0.96
	Flt3L	Inflammation	0.3	0.21	0.15	-0.11	0.71	133	0.59
	CXCL6	Inflammation	0.19	0.34	0.58	-0.48	0.87	133	0.81
	CXCL10	Inflammation	0.15	0.39	0.7	-0.62	0.93	133	0.86
	4E.BP1	Inflammation	0.39	0.24	0.11	-0.09	0.86	133	0.58
	SIRT2	Inflammation	0.4	0.24	0.1	-0.08	0.88	106	0.58
	CCL28	Inflammation	-0.17	0.16	0.28	-0.48	0.14	127	0.64
	DNER	Inflammation	0.15	0.09	0.1	-0.03	0.33	133	0.58
	CD40	Inflammation	0.29	0.25	0.23	-0.19	0.78	133	0.61
	FGF.19	Inflammation	0.37	0.31	0.24	-0.25	0.98	133	0.61
	LIF	Inflammation	0.21	0.28	0.44	-0.33	0.76	121	0.76
	MCP.2	Inflammation	0.3	0.33	0.37	-0.35	0.94	133	0.71
	CCL25	Inflammation	0	0.27	1	-0.53	0.53	133	1
	CX3CL1	Inflammation	0.24	0.25	0.35	-0.26	0.73	133	0.71
	TNFRSF9	Inflammation	0.03	0.24	0.9	-0.44	0.5	133	0.96
	TWEAK	Inflammation	0.41	0.26	0.12	-0.11	0.94	133	0.58
	STAMBP	Inflammation	0.2	0.13	0.12	-0.06	0.46	126	0.58
	ADA	Inflammation	0.77	0.35	0.03	0.09	1.46	133	0.55
	TNFB	Inflammation	-0.22	0.22	0.33	-0.65	0.22	127	0.69
	CSF.1	Inflammation	0.2	0.19	0.28	-0.17	0.57	133	0.64
	NRP2	Neurology	0.13	0.2	0.53	-0.27	0.53	135	0.81
	MAPT	Neurology	1.1	0.57	0.05	-0.02	2.22	135	0.55
	CADM3	Neurology	-0.01	0.06	0.82	-0.12	0.1	135	0.95
	UNC5C	Neurology	0.52	0.25	0.04	0.03	1.02	135	0.55
	VWC2	Neurology	0.45	0.28	0.11	-0.1	1	135	0.58
	Siglec.9	Neurology	0.25	0.26	0.33	-0.26	0.76	135	0.69
	CLM.6	Neurology	0.39	0.29	0.18	-0.18	0.96	135	0.6
	EZR	Neurology	0.08	0.17	0.65	-0.26	0.42	135	0.82
	SMOC2	Neurology	0.51	0.36	0.15	-0.2	1.22	135	0.6
	NBL1	Neurology	-0.23	0.13	0.07	-0.47	0.02	135	0.57
	EFNA4	Neurology	-0.13	0.19	0.48	-0.5	0.24	135	0.79
	SCARB2	Neurology	0.44	0.26	0.1	-0.08	0.96	135	0.58
	NCAN	Neurology	-0.06	0.04	0.17	-0.13	0.02	135	0.6
	PRTG	Neurology	0.09	0.16	0.58	-0.23	0.41	135	0.81
	ROBO2	Neurology	0.22	0.37	0.56	-0.52	0.96	135	0.81
	CRTAM	Neurology	0.09	0.15	0.54	-0.2	0.38	124	0.81
	RGMA	Neurology	0.05	0.15	0.75	-0.25	0.34	135	0.89
	PLXNB3	Neurology	0.17	0.29	0.57	-0.41	0.75	135	0.81
	CPA2	Neurology	-0.48	0.36	0.18	-1.19	0.23	135	0.6
	CD38	Neurology	0.59	0.31	0.06	-0.02	1.21	135	0.55
	SMPD1	Neurology	-0.12	0.25	0.63	-0.61	0.37	135	0.82
	MSR1	Neurology	0.31	0.24	0.19	-0.16	0.79	135	0.6
	Alpha.2.MRAP	Neurology	0.35	0.27	0.2	-0.19	0.88	135	0.61
	sFRP.3	Neurology	0.04	0.08	0.62	-0.13	0.21	135	0.82
	EPHB6	Neurology	0.84	0.42	0.05	0	1.68	135	0.55
	RGMB	Neurology	0.28	0.24	0.25	-0.19	0.75	135	0.61
	SIGLEC1	Neurology	0.52	0.25	0.04	0.03	1.01	135	0.55
	CNTN5	Neurology	0.34	0.29	0.25	-0.24	0.92	135	0.61
	ADAM.22	Neurology	0.12	0.16	0.46	-0.2	0.44	135	0.77
	CLEC1B	Neurology	0.04	0.19	0.85	-0.35	0.42	122	0.95
	ADAM.23	Neurology	0.32	0.17	0.06	-0.02	0.66	135	0.55
	MATN3	Neurology	0.7	0.29	0.02	0.13	1.27	135	0.55
	gal.8	Neurology	0.74	0.26	0.01	0.22	1.26	135	0.55
	BCAN	Neurology	-0.02	0.04	0.6	-0.11	0.07	135	0.81
	LAYN	Neurology	0.48	0.36	0.18	-0.23	1.19	135	0.6
	NEP	Neurology	0.1	0.19	0.6	-0.28	0.49	135	0.81
	GDF.8	Neurology	0.07	0.2	0.71	-0.31	0.46	135	0.87
	THY.1	Neurology	-0.05	0.04	0.21	-0.14	0.03	135	0.61
	TMPRSS5	Neurology	-0.19	0.32	0.56	-0.83	0.45	135	0.81
	CDH3	Neurology	0	0.08	0.97	-0.16	0.15	135	0.99
	GFR.alpha.1	Neurology	0.25	0.22	0.27	-0.19	0.69	135	0.63
	GM.CSF.R.alpha	Neurology	-0.25	0.52	0.63	-1.28	0.77	135	0.82
	Beta.NGF	Neurology	0.42	0.2	0.04	0.02	0.82	135	0.55
	SCARA5	Neurology	0.52	0.27	0.06	-0.02	1.06	135	0.55
	CD200	Neurology	0.06	0.3	0.83	-0.53	0.65	135	0.95
	NTRK2	Neurology	0.16	0.21	0.45	-0.25	0.57	135	0.76
	GZMA	Neurology	0.37	0.26	0.16	-0.15	0.89	135	0.6
	DRAXIN	Neurology	0.15	0.27	0.58	-0.39	0.69	135	0.81
	SCARF2	Neurology	0.29	0.22	0.18	-0.14	0.72	135	0.6
	GDNFR.alpha.3	Neurology	0.09	0.25	0.72	-0.41	0.59	135	0.87
	PVR	Neurology	0.12	0.29	0.69	-0.46	0.69	135	0.86
	TNFRSF12A	Neurology	0.36	0.24	0.14	-0.12	0.83	135	0.58
	SKR3	Neurology	0.3	0.25	0.23	-0.2	0.81	135	0.61
	FLRT2	Neurology	0.35	0.21	0.11	-0.08	0.77	135	0.58
	CPM	Neurology	-0.19	0.34	0.58	-0.87	0.49	135	0.81
	GCP5	Neurology	0.21	0.31	0.49	-0.4	0.83	135	0.8
	BMP.4	Neurology	0.12	0.26	0.64	-0.39	0.64	135	0.82
	MDGA1	Neurology	0.23	0.42	0.59	-0.6	1.06	135	0.81
	PDGF.R.alpha	Neurology	0.21	0.24	0.38	-0.26	0.68	135	0.72
	CTSC	Neurology	-0.18	0.29	0.55	-0.75	0.4	135	0.81
	CDH6	Neurology	0.36	0.29	0.22	-0.21	0.92	135	0.61
	DDR1	Neurology	-0.14	0.25	0.58	-0.63	0.35	135	0.81
	JAM.B	Neurology	0.3	0.2	0.13	-0.09	0.69	135	0.58
	CTSS	Neurology	0.01	0.12	0.96	-0.23	0.24	135	0.99
	N.CDase	Neurology	-0.25	0.19	0.2	-0.63	0.14	134	0.61
	NAAA	Neurology	0.28	0.24	0.25	-0.2	0.75	135	0.61
	N2DL.2	Neurology	0.04	0.41	0.92	-0.76	0.85	135	0.96
	PLXNB1	Neurology	0.39	0.26	0.13	-0.12	0.9	135	0.58
	TNFRSF21	Neurology	0.11	0.11	0.31	-0.1	0.32	135	0.67
	CLM.1	Neurology	0.04	0.49	0.94	-0.92	1	135	0.97
	SPOCK1	Neurology	-0.04	0.2	0.84	-0.43	0.35	135	0.95
	IL12	Neurology	0.23	0.29	0.43	-0.34	0.79	135	0.76
	Dkk.4	Neurology	0.45	0.27	0.1	-0.08	0.99	135	0.58
	EDA2R	Neurology	0.28	0.31	0.38	-0.35	0.9	134	0.72
	NTRK3	Neurology	0.33	0.28	0.25	-0.23	0.89	135	0.61
	LAIR.2	Neurology	0.31	0.89	0.72	-1.44	2.07	133	0.87
	MANF	Neurology	0.29	0.19	0.14	-0.09	0.68	135	0.58
	TN.R	Neurology	-0.05	0.19	0.78	-0.42	0.32	135	0.92
	Nr.CAM	Neurology	-0.06	0.06	0.28	-0.18	0.05	135	0.64
	KYNU	Neurology	0.32	0.25	0.21	-0.18	0.82	135	0.61
