## Supplementary Table 10 for "Mendelian randomization confirms the role of Y-chromosome loss in Alzheimer’s Disease etiopathogenesis in males"

### Sheet: Hoja1
Supplementary Table 10: Summary statistics of linear regressions models testing mLRR-Y association with CSF Olink proteins (adjusted by total tau). Models were adjusted by CSF total tau levels, age, time between mLOY assessment and lumbar puncture, and APOE genotype.
	Protein	Olink panel	Estimate	Std. Error	P	CI 2.5 %	CI 97.5 %	N	P-adj
	IL8	Inflammation	0.04	0.25	0.88	-0.45	0.53	133	0.99
	VEGFA	Inflammation	-0.04	0.24	0.85	-0.52	0.43	133	0.99
	CD8A	Inflammation	0.2	0.34	0.56	-0.48	0.88	133	0.99
	CDCP1	Inflammation	-0.49	0.26	0.06	-1.01	0.03	133	0.99
	CD244	Inflammation	-0.27	0.22	0.23	-0.71	0.17	132	0.99
	IL7	Inflammation	-0.12	0.15	0.4	-0.41	0.17	132	0.99
	OPG	Inflammation	0.02	0.29	0.95	-0.56	0.6	133	0.99
	LAP.TGF.beta.1	Inflammation	0.03	0.24	0.92	-0.46	0.51	133	0.99
	uPA	Inflammation	0.02	0.19	0.93	-0.35	0.39	133	0.99
	IL6	Inflammation	0.12	0.37	0.74	-0.61	0.86	133	0.99
	MCP.1	Inflammation	0.4	0.21	0.05	-0.01	0.81	133	0.99
	CXCL11	Inflammation	-0.55	0.35	0.12	-1.25	0.14	133	0.99
	TRAIL	Inflammation	-0.2	0.14	0.14	-0.47	0.07	133	0.99
	CXCL9	Inflammation	-0.22	0.57	0.71	-1.35	0.91	133	0.99
	CST5	Inflammation	0.02	0.04	0.69	-0.07	0.1	133	0.99
	OSM	Inflammation	-0.12	0.13	0.35	-0.39	0.14	115	0.99
	CXCL1	Inflammation	-0.06	0.34	0.87	-0.72	0.61	133	0.99
	CCL4	Inflammation	0.29	0.28	0.3	-0.26	0.84	133	0.99
	SCF	Inflammation	0.26	0.21	0.22	-0.15	0.66	133	0.99
	IL18	Inflammation	-0.09	0.25	0.72	-0.58	0.4	133	0.99
	TGF.alpha	Inflammation	0.28	0.19	0.15	-0.1	0.65	133	0.99
	MCP.4	Inflammation	0.54	0.32	0.09	-0.08	1.17	133	0.99
	CCL11	Inflammation	0.04	0.18	0.82	-0.32	0.4	133	0.99
	TNFSF14	Inflammation	-0.19	0.15	0.22	-0.49	0.11	126	0.99
	FGF.5	Inflammation	0.26	0.26	0.32	-0.26	0.78	133	0.99
	MMP.1	Inflammation	0	0.46	0.99	-0.91	0.9	133	1
	LIF.R	Inflammation	0.03	0.21	0.89	-0.39	0.45	133	0.99
	CCL19	Inflammation	0.06	0.44	0.9	-0.82	0.93	133	0.99
	IL.10RB	Inflammation	0.07	0.21	0.74	-0.35	0.49	133	0.99
	IL.18R1	Inflammation	-0.09	0.33	0.78	-0.76	0.57	133	0.99
	PD.L1	Inflammation	0.29	0.25	0.24	-0.2	0.77	133	0.99
	CXCL5	Inflammation	0.32	0.21	0.14	-0.11	0.74	133	0.99
	HGF	Inflammation	-0.08	0.22	0.72	-0.51	0.35	133	0.99
	IL.12B	Inflammation	0.14	0.25	0.58	-0.36	0.64	133	0.99
	MMP.10	Inflammation	0.11	0.36	0.76	-0.6	0.82	133	0.99
	TNF	Inflammation	-0.22	0.11	0.06	-0.44	0.01	111	0.99
	CCL23	Inflammation	-0.13	0.23	0.57	-0.59	0.33	133	0.99
	CD5	Inflammation	0.01	0.2	0.95	-0.38	0.4	133	0.99
	CCL3	Inflammation	-0.11	0.22	0.63	-0.55	0.33	133	0.99
	Flt3L	Inflammation	0.14	0.19	0.45	-0.23	0.51	133	0.99
	CXCL6	Inflammation	0.06	0.34	0.85	-0.61	0.73	133	0.99
	CXCL10	Inflammation	0.06	0.39	0.89	-0.72	0.83	133	0.99
	4E.BP1	Inflammation	0.19	0.21	0.37	-0.23	0.6	133	0.99
	SIRT2	Inflammation	0.24	0.21	0.26	-0.18	0.65	106	0.99
	CCL28	Inflammation	-0.19	0.16	0.22	-0.51	0.12	127	0.99
	DNER	Inflammation	0.08	0.08	0.32	-0.08	0.24	133	0.99
	CD40	Inflammation	0.09	0.22	0.68	-0.34	0.52	133	0.99
	FGF.19	Inflammation	0.25	0.31	0.41	-0.36	0.86	133	0.99
	LIF	Inflammation	0.19	0.28	0.5	-0.36	0.74	121	0.99
	MCP.2	Inflammation	0.25	0.33	0.45	-0.4	0.9	133	0.99
	CCL25	Inflammation	-0.07	0.27	0.79	-0.6	0.46	133	0.99
	CX3CL1	Inflammation	-0.02	0.2	0.93	-0.42	0.38	133	0.99
	TNFRSF9	Inflammation	-0.06	0.24	0.79	-0.53	0.4	133	0.99
	TWEAK	Inflammation	0.16	0.22	0.46	-0.27	0.6	133	0.99
	STAMBP	Inflammation	0.07	0.1	0.51	-0.13	0.27	126	0.99
	ADA	Inflammation	0.49	0.31	0.11	-0.12	1.11	133	0.99
	TNFB	Inflammation	-0.34	0.21	0.11	-0.76	0.08	127	0.99
	CSF.1	Inflammation	0.04	0.16	0.79	-0.28	0.37	133	0.99
	NRP2	Neurology	-0.05	0.18	0.79	-0.4	0.3	135	0.99
	MAPT	Neurology	0.28	0.3	0.34	-0.3	0.87	135	0.99
	CADM3	Neurology	-0.03	0.06	0.63	-0.14	0.08	135	0.99
	UNC5C	Neurology	0.3	0.21	0.16	-0.12	0.72	135	0.99
	VWC2	Neurology	0.23	0.25	0.36	-0.26	0.72	135	0.99
	Siglec.9	Neurology	0	0.21	1	-0.42	0.42	135	1
	CLM.6	Neurology	0.17	0.26	0.52	-0.34	0.67	135	0.99
	EZR	Neurology	-0.08	0.15	0.57	-0.37	0.21	135	0.99
	SMOC2	Neurology	0.22	0.32	0.49	-0.41	0.84	135	0.99
	NBL1	Neurology	-0.12	0.11	0.29	-0.33	0.1	135	0.99
	EFNA4	Neurology	-0.23	0.18	0.21	-0.58	0.13	135	0.99
	SCARB2	Neurology	0.18	0.21	0.41	-0.25	0.6	135	0.99
	NCAN	Neurology	-0.05	0.04	0.24	-0.13	0.03	135	0.99
	PRTG	Neurology	-0.03	0.15	0.84	-0.32	0.26	135	0.99
	ROBO2	Neurology	-0.07	0.34	0.84	-0.74	0.6	135	0.99
	CRTAM	Neurology	0.04	0.15	0.76	-0.24	0.33	124	0.99
	RGMA	Neurology	-0.08	0.13	0.51	-0.34	0.17	135	0.99
	PLXNB3	Neurology	-0.03	0.27	0.91	-0.57	0.51	135	0.99
	CPA2	Neurology	-0.56	0.36	0.13	-1.27	0.16	135	0.99
	CD38	Neurology	0.43	0.3	0.15	-0.16	1.02	135	0.99
	SMPD1	Neurology	-0.16	0.25	0.53	-0.65	0.34	135	0.99
	MSR1	Neurology	0.16	0.22	0.47	-0.28	0.6	135	0.99
	Alpha.2.MRAP	Neurology	0.15	0.25	0.53	-0.34	0.65	135	0.99
	sFRP.3	Neurology	0.08	0.08	0.33	-0.08	0.24	135	0.99
	EPHB6	Neurology	0.41	0.34	0.23	-0.27	1.08	135	0.99
	RGMB	Neurology	0.07	0.21	0.72	-0.34	0.49	135	0.99
	SIGLEC1	Neurology	0.36	0.23	0.12	-0.1	0.82	135	0.99
	CNTN5	Neurology	0.06	0.25	0.8	-0.43	0.55	135	0.99
	ADAM.22	Neurology	0.02	0.15	0.91	-0.28	0.32	135	0.99
	CLEC1B	Neurology	0.04	0.2	0.83	-0.35	0.43	122	0.99
	ADAM.23	Neurology	0.15	0.14	0.29	-0.13	0.43	135	0.99
	MATN3	Neurology	0.53	0.27	0.05	-0.01	1.06	135	0.99
	gal.8	Neurology	0.48	0.22	0.03	0.05	0.91	135	0.99
	BCAN	Neurology	-0.03	0.05	0.51	-0.12	0.06	135	0.99
	LAYN	Neurology	0.17	0.31	0.59	-0.45	0.78	135	0.99
	NEP	Neurology	0.06	0.19	0.77	-0.33	0.44	135	0.99
	GDF.8	Neurology	-0.03	0.19	0.86	-0.4	0.34	135	0.99
	THY.1	Neurology	-0.04	0.04	0.34	-0.12	0.04	135	0.99
	TMPRSS5	Neurology	-0.3	0.32	0.35	-0.94	0.34	135	0.99
	CDH3	Neurology	0	0.08	0.95	-0.16	0.15	135	0.99
	GFR.alpha.1	Neurology	0.11	0.21	0.6	-0.3	0.53	135	0.99
	GM.CSF.R.alpha	Neurology	-0.32	0.52	0.54	-1.36	0.71	135	0.99
	Beta.NGF	Neurology	0.21	0.16	0.2	-0.11	0.54	135	0.99
	SCARA5	Neurology	0.33	0.25	0.19	-0.17	0.84	135	0.99
	CD200	Neurology	-0.12	0.28	0.66	-0.68	0.43	135	0.99
	NTRK2	Neurology	-0.02	0.18	0.9	-0.38	0.33	135	0.99
	GZMA	Neurology	0.3	0.26	0.25	-0.22	0.82	135	0.99
	DRAXIN	Neurology	-0.04	0.25	0.89	-0.53	0.46	135	0.99
	SCARF2	Neurology	0.13	0.2	0.51	-0.26	0.52	135	0.99
	GDNFR.alpha.3	Neurology	0	0.25	1	-0.5	0.5	135	1
	PVR	Neurology	-0.11	0.26	0.69	-0.63	0.41	135	0.99
	TNFRSF12A	Neurology	0.14	0.2	0.5	-0.27	0.54	135	0.99
	SKR3	Neurology	0.1	0.23	0.66	-0.35	0.55	135	0.99
	FLRT2	Neurology	0.19	0.2	0.34	-0.2	0.58	135	0.99
	CPM	Neurology	-0.36	0.33	0.28	-1.02	0.29	135	0.99
	GCP5	Neurology	-0.05	0.27	0.84	-0.59	0.48	135	0.99
	BMP.4	Neurology	0	0.26	0.99	-0.5	0.51	135	1
	MDGA1	Neurology	0.07	0.42	0.86	-0.75	0.9	135	0.99
	PDGF.R.alpha	Neurology	0.03	0.22	0.9	-0.4	0.46	135	0.99
	CTSC	Neurology	-0.16	0.3	0.59	-0.75	0.43	135	0.99
	CDH6	Neurology	0.09	0.24	0.7	-0.39	0.57	135	0.99
	DDR1	Neurology	-0.24	0.24	0.33	-0.72	0.25	135	0.99
	JAM.B	Neurology	0.13	0.17	0.45	-0.21	0.46	135	0.99
	CTSS	Neurology	-0.01	0.12	0.91	-0.25	0.22	135	0.99
	N.CDase	Neurology	-0.32	0.19	0.1	-0.69	0.06	134	0.99
	NAAA	Neurology	0.15	0.23	0.52	-0.31	0.61	135	0.99
	N2DL.2	Neurology	-0.12	0.4	0.76	-0.91	0.67	135	0.99
	PLXNB1	Neurology	0.16	0.22	0.47	-0.28	0.61	135	0.99
	TNFRSF21	Neurology	0.02	0.09	0.84	-0.17	0.2	135	0.99
	CLM.1	Neurology	-0.2	0.47	0.67	-1.13	0.74	135	0.99
	SPOCK1	Neurology	-0.16	0.18	0.37	-0.53	0.2	135	0.99
	IL12	Neurology	0.12	0.28	0.67	-0.44	0.68	135	0.99
	Dkk.4	Neurology	0.21	0.23	0.37	-0.25	0.66	135	0.99
	EDA2R	Neurology	0	0.27	0.99	-0.54	0.54	134	1
	NTRK3	Neurology	0.09	0.25	0.71	-0.4	0.59	135	0.99
	LAIR.2	Neurology	0.11	0.89	0.9	-1.66	1.87	133	0.99
	MANF	Neurology	0.14	0.18	0.41	-0.2	0.49	135	0.99
	TN.R	Neurology	-0.2	0.17	0.22	-0.53	0.13	135	0.99
	Nr.CAM	Neurology	-0.06	0.06	0.35	-0.17	0.06	135	0.99
	KYNU	Neurology	0.25	0.25	0.33	-0.25	0.75	135	0.99
