## Supplementary Table 11 for "Mendelian randomization confirms the role of Y-chromosome loss in Alzheimer’s Disease etiopathogenesis in males"

### Sheet: Hoja1
Supplementary Table 11: Summary statistics of linear regressions models testing mLRR-Y association with plasma Olink proteins. Models were adjusted by age, time between mLOY assessment and lumbar puncture, and APOE genotype.
	Protein	Olink panel	Estimate	Std. Error	P	CI 2.5 %	CI 97.5 %	N	P-adj
	IL8	Inflammation	0.07	0.32	0.82	-0.56	0.71	133	0.99
	VEGFA	Inflammation	0.07	0.23	0.78	-0.39	0.52	133	0.99
	CD8A	Inflammation	-0.27	0.42	0.53	-1.1	0.56	133	0.99
	MCP.3	Inflammation	0.04	0.31	0.91	-0.57	0.64	132	0.99
	GDNF	Inflammation	0.2	0.23	0.39	-0.26	0.66	133	0.99
	CDCP1	Inflammation	-0.21	0.32	0.5	-0.84	0.42	133	0.99
	CD244	Inflammation	0.04	0.27	0.9	-0.51	0.58	133	0.99
	IL7	Inflammation	0.4	0.41	0.32	-0.4	1.2	133	0.99
	OPG	Inflammation	0.04	0.19	0.85	-0.35	0.42	133	0.99
	LAP.TGF.beta.1	Inflammation	0.32	0.23	0.17	-0.14	0.77	133	0.99
	uPA	Inflammation	0.3	0.19	0.13	-0.08	0.68	133	0.99
	IL6	Inflammation	0.6	0.51	0.24	-0.41	1.61	133	0.99
	IL.17C	Inflammation	0.09	0.42	0.84	-0.75	0.93	119	0.99
	MCP.1	Inflammation	0.04	0.28	0.9	-0.52	0.59	133	0.99
	IL.17A	Inflammation	-0.32	0.41	0.44	-1.14	0.5	116	0.99
	CXCL11	Inflammation	0.38	0.52	0.46	-0.64	1.41	133	0.99
	AXIN1	Inflammation	0.48	0.7	0.5	-0.92	1.87	133	0.99
	TRAIL	Inflammation	0.17	0.16	0.29	-0.15	0.49	133	0.99
	CXCL9	Inflammation	0.13	0.44	0.77	-0.74	1	133	0.99
	CST5	Inflammation	0.2	0.34	0.56	-0.47	0.87	133	0.99
	OSM	Inflammation	0.55	0.52	0.3	-0.49	1.58	133	0.99
	CXCL1	Inflammation	0.9	0.47	0.06	-0.03	1.82	133	0.99
	CCL4	Inflammation	0.4	0.37	0.29	-0.34	1.14	133	0.99
	CD6	Inflammation	-0.12	0.27	0.66	-0.67	0.42	133	0.99
	SCF	Inflammation	0.04	0.22	0.84	-0.39	0.48	133	0.99
	IL18	Inflammation	-0.14	0.32	0.66	-0.79	0.5	133	0.99
	SLAMF1	Inflammation	0.03	0.24	0.89	-0.44	0.51	115	0.99
	TGF.alpha	Inflammation	0.16	0.18	0.37	-0.2	0.53	133	0.99
	MCP.4	Inflammation	0.1	0.35	0.78	-0.59	0.79	133	0.99
	CCL11	Inflammation	0.05	0.26	0.85	-0.46	0.56	133	0.99
	TNFSF14	Inflammation	0.3	0.32	0.35	-0.33	0.93	133	0.99
	FGF.23	Inflammation	0.11	0.32	0.72	-0.52	0.75	132	0.99
	IL.10RA	Inflammation	0.66	0.52	0.2	-0.37	1.69	109	0.99
	FGF.5	Inflammation	0.22	0.12	0.07	-0.02	0.46	119	0.99
	MMP.1	Inflammation	-0.02	0.55	0.97	-1.12	1.07	133	0.99
	LIF.R	Inflammation	0.22	0.18	0.21	-0.13	0.57	133	0.99
	FGF.21	Inflammation	-0.56	0.79	0.48	-2.13	1.01	133	0.99
	CCL19	Inflammation	0.42	0.47	0.37	-0.5	1.35	133	0.99
	IL.15RA	Inflammation	0.14	0.18	0.45	-0.22	0.49	133	0.99
	IL.10RB	Inflammation	0.06	0.21	0.76	-0.35	0.48	133	0.99
	IL.18R1	Inflammation	-0.07	0.27	0.81	-0.6	0.47	133	0.99
	PD.L1	Inflammation	0.12	0.25	0.64	-0.37	0.6	133	0.99
	CXCL5	Inflammation	1.43	0.66	0.03	0.12	2.74	133	0.99
	TRANCE	Inflammation	0.56	0.35	0.11	-0.13	1.24	133	0.99
	HGF	Inflammation	0.21	0.21	0.33	-0.21	0.63	133	0.99
	IL.12B	Inflammation	0.29	0.44	0.5	-0.57	1.16	133	0.99
	MMP.10	Inflammation	0.66	0.4	0.1	-0.13	1.44	133	0.99
	IL10	Inflammation	-0.04	0.38	0.92	-0.79	0.72	133	0.99
	TNF	Inflammation	-0.18	0.27	0.5	-0.72	0.36	133	0.99
	CCL23	Inflammation	0.04	0.26	0.88	-0.48	0.56	133	0.99
	CD5	Inflammation	0.17	0.25	0.51	-0.33	0.66	133	0.99
	CCL3	Inflammation	0.02	0.33	0.94	-0.63	0.68	133	0.99
	Flt3L	Inflammation	0.34	0.29	0.24	-0.23	0.9	133	0.99
	CXCL6	Inflammation	0.45	0.43	0.3	-0.41	1.3	133	0.99
	CXCL10	Inflammation	-0.02	0.39	0.96	-0.78	0.75	133	0.99
	4E.BP1	Inflammation	0.49	0.47	0.3	-0.45	1.43	133	0.99
	SIRT2	Inflammation	0.57	0.73	0.44	-0.88	2.02	132	0.99
	CCL28	Inflammation	-0.04	0.3	0.91	-0.63	0.56	133	0.99
	DNER	Inflammation	0.23	0.16	0.16	-0.1	0.55	133	0.99
	EN.RAGE	Inflammation	0.83	0.46	0.08	-0.09	1.74	133	0.99
	CD40	Inflammation	0.21	0.26	0.43	-0.31	0.73	133	0.99
	IFN.gamma	Inflammation	0.33	0.55	0.54	-0.75	1.41	133	0.99
	FGF.19	Inflammation	0.41	0.58	0.48	-0.74	1.56	133	0.99
	MCP.2	Inflammation	0.24	0.4	0.55	-0.56	1.04	133	0.99
	CASP.8	Inflammation	0.15	0.24	0.54	-0.33	0.63	133	0.99
	CCL25	Inflammation	0.32	0.29	0.27	-0.25	0.89	133	0.99
	CX3CL1	Inflammation	0.31	0.26	0.24	-0.21	0.83	133	0.99
	TNFRSF9	Inflammation	0.03	0.32	0.93	-0.59	0.65	133	0.99
	NT.3	Inflammation	0.07	0.26	0.79	-0.44	0.58	133	0.99
	TWEAK	Inflammation	0.16	0.18	0.38	-0.2	0.53	133	0.99
	CCL20	Inflammation	0.67	0.56	0.23	-0.44	1.78	133	0.99
	ST1A1	Inflammation	0.32	0.46	0.48	-0.58	1.22	132	0.99
	STAMBP	Inflammation	0.66	0.59	0.27	-0.51	1.84	133	0.99
	ADA	Inflammation	-0.06	0.27	0.82	-0.59	0.47	133	0.99
	TNFB	Inflammation	0.15	0.26	0.55	-0.36	0.67	133	0.99
	CSF.1	Inflammation	0.08	0.14	0.59	-0.2	0.35	133	0.99
	NMNAT1	Neurology	-0.47	0.36	0.2	-1.18	0.25	131	0.99
	NRP2	Neurology	-0.03	0.16	0.87	-0.34	0.29	131	0.99
	CADM3	Neurology	0.15	0.33	0.65	-0.51	0.81	131	0.99
	GDNF	Neurology	0.17	0.24	0.49	-0.31	0.65	131	0.99
	UNC5C	Neurology	0.45	0.26	0.09	-0.08	0.97	131	0.99
	VWC2	Neurology	0.11	0.33	0.75	-0.55	0.76	131	0.99
	Siglec.9	Neurology	0	0.21	1	-0.42	0.42	131	1
	CLM.6	Neurology	0.42	0.21	0.05	0.01	0.83	131	0.99
	EZR	Neurology	0.03	0.15	0.85	-0.26	0.32	131	0.99
	SMOC2	Neurology	0.31	0.28	0.27	-0.25	0.86	131	0.99
	NBL1	Neurology	0	0.06	0.97	-0.12	0.12	131	0.99
	EFNA4	Neurology	-0.15	0.22	0.5	-0.59	0.29	131	0.99
	SCARB2	Neurology	-0.03	0.27	0.92	-0.56	0.51	131	0.99
	NCAN	Neurology	-0.19	0.19	0.33	-0.56	0.19	131	0.99
	PRTG	Neurology	0.11	0.2	0.6	-0.29	0.51	131	0.99
	ROBO2	Neurology	-0.07	0.3	0.81	-0.66	0.51	131	0.99
	CRTAM	Neurology	-0.34	0.31	0.28	-0.95	0.28	131	0.99
	RGMA	Neurology	0.15	0.21	0.47	-0.26	0.57	131	0.99
	PLXNB3	Neurology	0.61	0.35	0.09	-0.09	1.31	131	0.99
	CPA2	Neurology	-0.3	0.4	0.46	-1.1	0.5	131	0.99
	CD38	Neurology	0.26	0.23	0.26	-0.2	0.73	131	0.99
	SMPD1	Neurology	-0.18	0.29	0.54	-0.76	0.4	131	0.99
	MSR1	Neurology	0.07	0.23	0.75	-0.39	0.54	131	0.99
	Alpha.2.MRAP	Neurology	0.15	0.47	0.75	-0.78	1.08	131	0.99
	sFRP.3	Neurology	0.07	0.24	0.76	-0.4	0.54	131	0.99
	EPHB6	Neurology	0.28	0.24	0.24	-0.19	0.75	131	0.99
	RGMB	Neurology	0.18	0.24	0.46	-0.3	0.66	131	0.99
	SIGLEC1	Neurology	-0.03	0.28	0.91	-0.58	0.52	131	0.99
	CNTN5	Neurology	-0.23	0.31	0.46	-0.86	0.39	131	0.99
	ADAM.22	Neurology	0.04	0.29	0.88	-0.53	0.62	131	0.99
	CLEC1B	Neurology	0.84	0.48	0.08	-0.11	1.8	131	0.99
	ADAM.23	Neurology	0.43	0.31	0.16	-0.17	1.04	131	0.99
	MATN3	Neurology	0.64	0.28	0.02	0.09	1.2	131	0.99
	RSPO1	Neurology	-0.28	0.25	0.26	-0.77	0.21	131	0.99
	HAGH	Neurology	0.49	0.4	0.22	-0.29	1.28	131	0.99
	LXN	Neurology	0.17	0.09	0.05	0	0.34	130	0.99
	gal.8	Neurology	1.01	0.44	0.02	0.14	1.87	131	0.99
	BCAN	Neurology	-0.46	0.3	0.13	-1.06	0.13	131	0.99
	LAYN	Neurology	-0.01	0.29	0.98	-0.58	0.57	131	0.99
	NEP	Neurology	-0.74	0.49	0.13	-1.7	0.23	131	0.99
	GDF.8	Neurology	0.47	0.34	0.16	-0.19	1.14	131	0.99
	THY.1	Neurology	-0.07	0.19	0.72	-0.45	0.31	131	0.99
	WFIKKN1	Neurology	0.09	0.27	0.74	-0.44	0.62	131	0.99
	TMPRSS5	Neurology	0.12	0.25	0.63	-0.37	0.61	131	0.99
	CDH3	Neurology	-0.03	0.23	0.9	-0.48	0.42	131	0.99
	GFR.alpha.1	Neurology	-0.08	0.26	0.75	-0.61	0.44	131	0.99
	GM_CSF_R_alpha	Neurology	-1.17	0.5	0.02	-2.15	-0.19	131	0.99
	Beta.NGF	Neurology	0.01	0.16	0.96	-0.32	0.33	131	0.99
	SCARA5	Neurology	0.13	0.17	0.46	-0.21	0.47	131	0.99
	CD200	Neurology	0.07	0.24	0.75	-0.39	0.54	131	0.99
	NTRK2	Neurology	0.01	0.15	0.93	-0.28	0.31	131	0.99
	GZMA	Neurology	0.05	0.25	0.83	-0.44	0.54	130	0.99
	G_CSF	Neurology	-0.11	0.31	0.71	-0.73	0.5	131	0.99
	DRAXIN	Neurology	-0.07	0.3	0.82	-0.66	0.52	131	0.99
	SCARF2	Neurology	0.01	0.21	0.96	-0.41	0.43	131	0.99
	GDNFR.alpha.3	Neurology	0.11	0.24	0.66	-0.38	0.59	131	0.99
	PVR	Neurology	-0.21	0.19	0.28	-0.58	0.17	131	0.99
	TNFRSF12A	Neurology	-0.2	0.25	0.42	-0.69	0.29	131	0.99
	SKR3	Neurology	0.01	0.23	0.96	-0.44	0.46	131	0.99
	FLRT2	Neurology	0.09	0.2	0.63	-0.3	0.48	131	0.99
	CPM	Neurology	-0.07	0.13	0.56	-0.32	0.17	131	0.99
	CLEC10A	Neurology	0.1	0.28	0.74	-0.47	0.66	131	0.99
	GCP5	Neurology	0.23	0.35	0.51	-0.46	0.93	131	0.99
	BMP.4	Neurology	0.09	0.17	0.59	-0.24	0.42	131	0.99
	FcRL2	Neurology	-0.38	0.45	0.4	-1.27	0.52	131	0.99
	MDGA1	Neurology	0.5	0.46	0.28	-0.41	1.41	131	0.99
	IL.5R.alpha	Neurology	0.61	0.42	0.15	-0.22	1.45	131	0.99
	PDGF.R.alpha	Neurology	0.1	0.19	0.62	-0.28	0.48	131	0.99
	CTSC	Neurology	-0.24	0.3	0.43	-0.84	0.36	131	0.99
	CDH6	Neurology	-0.14	0.19	0.45	-0.51	0.23	131	0.99
	DDR1	Neurology	-0.03	0.17	0.87	-0.37	0.31	131	0.99
	JAM.B	Neurology	0.03	0.25	0.9	-0.47	0.54	131	0.99
	CTSS	Neurology	0.15	0.12	0.21	-0.08	0.38	131	0.99
	N.CDase	Neurology	-0.09	0.35	0.81	-0.78	0.61	131	0.99
	NAAA	Neurology	0.01	0.37	0.98	-0.71	0.74	131	0.99
	N2DL.2	Neurology	-0.22	0.31	0.49	-0.84	0.4	131	0.99
	PLXNB1	Neurology	-0.16	0.36	0.65	-0.89	0.56	131	0.99
	TNFRSF21	Neurology	-0.09	0.18	0.61	-0.44	0.26	131	0.99
	CLM.1	Neurology	-0.39	0.47	0.41	-1.31	0.54	131	0.99
	SPOCK1	Neurology	-0.13	0.23	0.56	-0.58	0.32	131	0.99
	IL12	Neurology	0.12	0.47	0.79	-0.8	1.05	131	0.99
	Dkk.4	Neurology	-0.11	0.32	0.73	-0.74	0.51	131	0.99
	EDA2R	Neurology	-0.06	0.29	0.82	-0.63	0.51	130	0.99
	LAT	Neurology	0.96	0.65	0.14	-0.33	2.25	131	0.99
	NTRK3	Neurology	-0.01	0.22	0.97	-0.44	0.42	131	0.99
	LAIR.2	Neurology	-0.13	0.74	0.86	-1.59	1.33	126	0.99
	MANF	Neurology	0.63	0.51	0.21	-0.37	1.63	131	0.99
	TN.R	Neurology	-0.89	0.38	0.02	-1.64	-0.13	131	0.99
	CD200R1	Neurology	-0.09	0.25	0.72	-0.58	0.4	131	0.99
	Nr.CAM	Neurology	-0.09	0.15	0.53	-0.39	0.2	131	0.99
	KYNU	Neurology	0.3	0.33	0.37	-0.36	0.96	131	0.99
